# “MyeGPT: an AI agent for Multiple Myeloma”

**DOI:** 10.64898/2026.05.14.26353252

**Authors:** Jia Geng Chang, Alexander M. Gout, Jonathan Rodiger, Tae-Hoon Chung, George Mulligan, Wee Joo Chng

## Abstract

**Background:** Today, advancements in our understanding of cancer biology are increasingly attributed to large-scale clinical-molecular datasets. The case in point for multiple myeloma–the second-most prevalent haematological malignancy–is the CoMMpass study, a dataset with the paired clinical and sequencing data of 1,143 patients. However, the complexity of this rich dataset—with 763 clinical parameters and summary data spread across >20 files—imposes hurdles to clinician-researchers interested in making simple queries like “What percentage of patients relapse after VRD induction therapy?” or “Compare the overall survival of patients with high vs normal expression of *NSD2*”.

**Methods:** The rise of agentic AI over the past few years presents unparalleled opportunities to bridge this technical gap. We developed MyeGPT, an AI agent for clinical-molecular analysis of multiple myeloma. Based on the Reasoning-Acting (ReAct) framework, our agent converts natural language into *de novo* analyses grounded on the CoMMpass dataset, performs statistical analyses, and generates publication-quality plots. For validation, we created a benchmark of 20 calculation-intensive questions and designed two problems backed on published findings.

**Results:** MyeGPT achieves a mean reasoning-accuracy composite score of 79.4% on the internal benchmark and achieves inter-rater reliability of κ = 0.965 with human bioinformaticians. It also reproduces published findings with near perfect accuracy. We deploy the agent as a ready-to-use browser application, enabling on-the-go hypothesis validation from a smartphone.

**Conclusions:** MyeGPT demonstrates how agentic AI can eliminate the laborious scripting involved in analysing a large multi-omics dataset like CoMMpass. By increasing accessibility to a wide range of analyses from univariable statistics to transcriptome-wide hypothesis testing, MyeGPT can speed up clinical-cohort validation and hypothesis generation for multiple myeloma.

**Key points:**

1. We propose MyeGPT, a ReAct agent for the analysis and visualisation of multi-omics data of the CoMMpass study of Multiple Myeloma
2. MyeGPT obtains a reasoning-accuracy composite score of 79.4 when evaluated on a numeric response question benchmark
3. MyeGPT demonstrates high inter-rater reliability (Cohen’s κ 0.965) with human test takers on classifying functional high-risk patients
4. We used MyeGPT to reproduce analyses in the official publication of CoMMpass release IA22 related to the PR RNA-seq subtype
5. We applied MyeGPT on novel scenarios ranging from simple univariate queries, multivariate statistical testing, to transcriptome-wide multiple testing

**Biographical note:** This study is a collaboration between researchers from the laboratory of Professor Chng Wee Joo, Senior Principal Investigator, Cancer Science Institute of Singapore and the Multiple Myeloma Research Foundation, USA.
