## Supplementary Tables for "“MyeGPT: an AI agent for Multiple Myeloma”"

### Sheet: Supplementary Table 1
Supplementary Table 1
A survey of existing software developed for the CoMMpass study. The MMRF Researcher Gateway was deprecated in September 2025 and is in the process of being revamped into the MMRF VirtualLab. Abbreviations: NCI-GDC, National Cancer Institute Genomic Data Commons; TCGA, The Cancer Genome Atlas; KM, Kaplan-Meier analysis; MMRF, multiple myeloma research foundation. Superscripts denote references.
Tool	Description and available data	Analyses and visualizations
MMRF Researcher Gateway (2013)	The MMRF’s official analysis platform. Researchers can access summary data and patient NGS files (both un-aligned and aligned).	Linear regression Association analysis e.g. Pairwise chi-squared test Survival analysis Kaplan-Meier curves Oncoplot of mutations Lollipop graph (N mutations along amino acids and position P of gene G)
NCI-GDC Data Portal Analysis Centre (2016)	An analysis platform for clinical and genomic data harmonized across major cancer projects, including Interim Analysis 11 of CoMMpass Supports download of BAM slices and sequence reads mapped to region-of-interest Controlled-access download of WGS, WES, and RNA-Seq aligned reads, WES VCF, RNA-Seq splice junction quantification files Open-access download of clinical, biospecimen, WES masked somati…	Basic plots for clinical and survival data Heatmap of gene expression with clustering and dendrogram Histogram of most frequently mutated genes and somatic mutations, survival curve by mutant/wild-type status Oncomatrix – visualize genes by mutation frequency and proportion of high impact mutations ProteinPaint – a Lollipop graph plotting tool Venn diagram to compare sub-populations Any of the ab…
MMRFBiolinks8 (2021)	An R package that extends the functions of the TCGABiolinks to multiple myeloma. Allows programmatic download of MMRF CoMMpass sequence files from NCI-GDC Repository	Array-array intensity correlation Identification of genes involved in high-low survival depending on treatment Analyse the best overall response across treatments Visualizations: boxplot , heatmap of correlation or best overall response, KM survival curves, variant count plot
MMRFVariant9 (2023)	An R package for clinical-genomic analysis of CoMMpass data, specifically for identification of disease-causing variants Designed for CoMMpass Interim Analysis 15. Requires a local copy of CoMMpass data files, in particular the patient-level clinical data, treatment response data, and exome canonical variants file.	Analyses of genomic variants involving fields, using SIFT score, PolyPhen-2 score, SNPEff category, treatment response, and survival Universal: Heatmap of number of variants Number of variants, classified by impact and effect Biomedical: KM survival curves Tabular: Impact table of a given variant
Myelo (2024)	Developed by International Myeloma Foundation, Myelo is a chatbot with extensive knowledge on myeloma, including symptoms, diagnosis, treatments, enrolling trials, and disease management strategies.	Myelo is designed as a patient-centric virtual assistant; it cannot perform data analysis
MMRF Virtual Lab (2026)	Replacement of the official MMRF Researcher Gateway. An intuitive graphical platform for exploration of CoMMpass dataset, modelled after the NCI-GDC Data Portal. Virtual Lab repository allows the download of the official CoMMpass dataset	Modelled after the NCI-GDC Data Portal Analysis Centre, but it is specific to CoMMpass data and allows the download of additional files pertaining only to CoMMpass.
Our proposed tool, MyeGPT (2026)	An agentic AI-based Q&A website that performs research on the CoMMpass dataset based on a user-led conversation Indirect access to CoMMpass data, plus chromothripsis calls, scores for common GEP indices, and SBS mutational signature activity	Any conceivable analysis that can be generated from subset of CoMMpass data files. Tier 1: univariate statistics e.g., histogram of serum LDH level, median log2(tpm+1) expression of ≥1 gene Tier 2: statistical association between variables e.g., compare the ORR to VRD between t(11;14) & HRCA e.g., Multivariate Cox model of age, albumin, β2M, LDH, and 12-gene PR index Tier 3: hypothesis testing or…

### Sheet: Supplementary Table 2
Supplementary Table 2
A list of existing agents in the biomedical space. Examples of queries suited for these agents are included. These suggested workflows were obtained from their official websites. [1] Dayama, G., Priya, S., Niccum, D.E. et al. Interactions between the gut microbiome and host gene regulation in cystic fibrosis. Genome Med 12, 12 (2020). https://doi.org/10.1186/s13073-020-0710-2. Superscripts denote…
Software	Description	Official suggested queries/workflows
Biomni11	A general-purpose biomedical agent for complex research tasks (data analysis, protocol design, deep dives)	I have a patient with the following phenotypes: intellectual disability, seizures, and facial dysmorphism. Can you help me identify potential genetic causes? Generate a drug-likeliness profile for C1CO[C@@H]1CN2C3=C(C=CC(=C3)C(=O)O)N=C2CN4CCC(CC4)C5=NC(=CC=C5)OCC6=C(C=C(C=C6)C#N)F
PromptBio12	A modular AI platform for scalable, reproducible, and user-adaptable bioinformatics analysis. It can perform standardized omics pipelines, downstream statistical interpretation, machine learning and multi-omics modelling through natural language interaction.	Reproducing figure 1 of a cystic fibrosis gut microbiome study[1]: Import raw sequencing data of PRJNA552270_1, run WTS pipeline, remove outliers from tpm data, DEG analysis with DESeq2, pathway analysis with KEGG
Superbio Co-pilot13	A paid AI research assistant designed to build computational workflows. It links the user to a suite of open-source bioinformatics AI tools	Identify cell clusters in my single cell genomics sample How to optimize ADMET properties for a given small molecule? Help me use AI to rapidly segment a medical image
AI-HOPE14	A reasoning-planning agent for precision medicine. Analysis of clinical, genomics, and outcome data on TCGA. Capable of survival analysis and association testing. Analysis of clinical, genomics, and outcome data on TCGA. Capable of survival analysis and association testing.	Does the frequency of TP53 mutations differ between early and late-stage CRC? Compare survival outcomes between FOLFOX-treated patients with and without KRAS mutations in colon cancer.

### Sheet: Supplementary Table 3
Supplementary Table 3
Overview of MyeGPT’s knowledge base. File names and descriptions of the 52-page CoMMpass documentation used for knowledge retrieval. Each page stores conceptually related fields originating from the same table. While small tables such as canonical_ig and chromothripsis only have one document each, large tables per_patient and per_visit have 7 and 20 pages of documentation.
Table name	Document name	Description
<NA>	overview.txt	The entry point for the document search tool if it is uncertain which table to return. It describes what is stored in each of the 15 data tables and 2 auxiliary tables (gene_annotation and hgnc_nomenclature).
canonical_ig	canonical_ig.txt	Describes the 8 fields related to recurrent IGH translocations plus MYC translocations
chromothripsis	chromothripsis.txt	Explains meaning of negative, lowconf and highconf for chromothripsis.
exome_ns_variants	exome_ns_variants.txt	Explains the 55 fields in the exome NS variants table, such as rna_alt_freq, cds_len, and lof_numtr
gatk_baf	gatk_baf.txt	Explains the fields in the WES-derived B-allele frequency table
gene_annotation	gene_annotation.txt	Explains the fields in the gene metadata helper table
genome_gatk_cna	genome_gatk_cna.txt	Explains the fields in the copy number table e.g., num_probes, segment_mean, segment_copy_number
gep_scores	gep_scores.txt	Explains the GEP-based risk signatures e.g., uams70, emc92, ifm15, mrc_ix_6
hgnc_nomenclature	hgnc_nomenclature.txt	A helper table. Explains how to reference the HGNC gene nomenclature to find gene symbol aliases.
mutsig_sbs	mutsig_sbs.txt	Elaborates on the biological significance of SBS signatures detected in WES e.g., SBS9 is associated with polymerase eta somatic hypermutation activity
per_patient	per_patient_demog.txt	Demography-related fields e.g., demog_blackorafrica, d_pt_ethnic, d_pt_age
	per_patient_dth.txt	Death-related fields e.g., d_pt_dthreas, dth_specify, d_pt_lstalive
	per_patient_risk.txt	Fields related to risk or disease severity e.g., imwg_risk_class, prolif_index, d_pt_iss
	per_patient_resp.txt	Fields linked to treatment response or disease progression e.g., d_pt_mmstatus1, d_pt_dresp, d_pt_ttfpdw
	per_patient_trt.txt	Fields related to type and timing of treatment or transplant e.g., ftrttrpl, sct_bresp, fstsctdy
	per_patient_misc.txt	Miscellaneous fields in the per_patient table e.g., d_pt_discreas, d_pt_ic_day, d_pt_didpatientcom
	per_patient_ignore.txt	Fields to ignore and the reason e.g., d_pt_issstage_char, d_pt_issstage, enr, fhr
per_visit	per_visit_at.txt	After treatment checkup (“at_”) fields
	per_visit_ba.txt	Bone assessment (“ba_”) fields
	per_visit_bb.txt	Bone-marrow biopsy (“bb_”) fields
	per_visit_bmt.txt	Bone marrow transplant (“bmt_”) fields
	per_visit_bone.txt	Bone marrow aspirate (“bone_”) fields
	per_visit_cmmc.txt	Circulating multiple myeloma cell ("cmmc_") fields
	per_visit_d_im.txt	Derived immunohistochemistry results ("d_im_")
	per_visit_d_lab.txt	Derived laboratory biochemistry results (“d_lab_”)
	per_visit_d_qol.txt	Derived Quality of Life questionnaire results ("d_qol_")
	per_visit_ecog.txt	ECOG and date of ECOG assessment
	per_visit_ic.txt	Fields related to informed consent ("ic_")
	per_visit_misc.txt	Miscellaneous fields in per_visit table, typically unannotated e.g., at_serummcompone, cmmc_reasoncode, at_urinemcompone
	per_visit_mmsurg.txt	Surgery related ("mmsurg_") fields
	per_visit_pn.txt	Peripheral nerve neuropathy ("pn_") fields
	per_visit_risk.txt	Pre-computed risk indices e.g., keatsnfkb_index, keatsprolif_index, pi_pbl_index, pi_pbl_call
	per_visit_sample.txt	This small document explains the sample_type and specimen_id fields
	per_visit_se.txt	Study endpoint ("se_") fields
	per_visit_ss.txt	Fields related to symptom survey ("ss_")
	per_visit_st.txt	Fields related to soft tissue examination and plasmacytomas ("st_")
	per_visit_supp.txt	Supportive therapy ("supp_"), indicates whether patient received a variety of side therapy e.g., WBC growth factors, erythropoiesis stimulant, analgesics
expr	salmon_gene_unstranded_array.txt	Shared documentation for gene expression and the metadata table, which enables lookup by sample or patient ID.
expr_metadata
stand_alone_survival	stand_alone_survival_bstresp.txt	Fields related to best response for overall and each of lines 1, 2, 3,4, 5, 9
	stand_alone_survival_fstresp.txt	Fields related to first response for overall and each of lines 1, 2, 3,4, 5, 9
	stand_alone_survival_pd.txt	Fields related to disease progression (PD) for overall and each of lines 1, 2, 3,4, 5, 9
	stand_alone_survival_respdur.txt	Fields related to treatment response and duration of response for overall, lines 1, 2, and 3
	stand_alone_survival_surv.txt	Censored PFS and OS for study duration and PFS for lines 1 to 3
	stand_alone_survival_trt.txt	Fields that track the date of treatment start and ends for lines 1 to 5
	stand_alone_survival_trtdur.txt	Fields that record treatment duration for lines 1 to 3
	stand_alone_survival_trtfail.txt	Fields recording the dates of treatment failure for lines 1 to 3
	stand_alone_survival_misc.txt	Uncategorized fields e.g., vis6mo (has at least 6 months of visit data)
	stand_alone_survival_ignore.txt	Fields in the stand_alone_survival table that the agent should ignore
stand_alone_treatment_regimen	stand_alone_treatment_regimen.txt	Documentation for the treatment records table. Describes the fields that store detailed treatment information (“mmtx_”)
stand_alone_trtresp	stand_alone_trtresp.txt	Documentation for the stand_alone_trtresp table. A collection of diverse clinical fields that summarise each patient’s history of treatments and transplant, first/best response, and disease progression
wgs_fish	wgs_fish_cn.txt	Describes the fields related to integer-level copy number status for 44 conventional FISH probes and 15 gene probes
	wgs_fish_seg.txt	Same fields as wgs_fish_cn.txt but points to the raw mean log2 ratio of probe intensity (the original units of the .seg files)

### Sheet: Supplementary Table 4
Supplementary Table 4
The document retrieval dataset for the Knowledge retrieval benchmark. Consists of mappings between 250 simulated queries to the intended usage document.
Query keyword	Desired reference table
# query terms related to `canonical_ig` table
data on t(11;14)	canonical_ig
translocation data
Cyclin D1 translocation
MYC translocation
WHSC1 translocation
MAF translocation
structural variants
canonical translocation subtypes
IgH (Immunoglobulin H subtype)
IgH translocations
# query terms related to `chromothripsis` table
chromothripsis flag	chromothripsis
shatterseek
large scale genome rearrangement
chromosome shattering events
genome-wide chromosomal rearrangement
# query terms related to `exome_ns_variants` table
carrier of mutation	exome_ns_variants
carrier and non-carriers
LOF (loss of function)
missense variant
point mutation
mutational data
non-synonymous
stop-gain variant
variant
variant call
# query terms related to `gatk_baf` table
loss of heterozygosity	gatk_baf
allele
B-allele
heterozygosity
allele frequency
homozygosity
minor allele frequency
# query terms related to `gene_annotation` table
genomic coordinates of a gene	gene_annotation
genomic position of a gene
chromosomal location of a gene
where is a gene located
look up gene coordinates
chromosomal coordinates
# query terms related to `genome_gatk_cna` table
CNA	genome_gatk_cna
CN gain
CN loss
CN aberrations
CN status
copy number
copy number aberrations
copy number change
copy number gain
copy number loss
copy number status
GATK pipeline
gene copy number
gene level copy number
gene deletion
gene duplication
gene ploidy level
mean log2 ratio
mean probe intensity
segment means
# query terms related to `gep_scores` table
risk index	gep_scores
risk score
risk signature
GEP
GEP signature
Gene expression profiling
Gene expression signature
UAMS70
UAMS70 index
UAMS70 signature
SKY92
SKY92 index
SKY92 signature
EMC92
EMC92 index
EMC92 signature
IFM15
IFM15 index
IFM15 signature
MRC IX 6
MRC IX 6 index
MRC IX 6 signature
# query terms related to `hgnc_nomenclature` table
alias of a gene	hgnc_nomenclature
alternative names of a gene
other recognized names for a gene
formal name for a gene
canonical name for a gene
gene alias
gene nicknames
gene stable ID
gene symbol
gene description
gene identifier
gene metadata
HGNC gene symbol
Ensembl
Ensembl gene ID
# query terms related to `mutsig_sbs` table
APOBEC activity	mutsig_sbs
Aristolochic acid
APOBEC signature
DNA polymerase signature
topoisomerase signature
mutational signatures
UV radiation exposure
Tobacco exposure
Trace of carcinogenic substance exposure
SBS activity
SBS2 signature
SBS13 signature
# query terms related to `overview` document
show summary of the tables	overview
usage guide of the tables
overview of all tables
summary of CoMMpass database
CoMMpass database structure
# query terms related to `per_patient` table
patient level clinical parameters	per_patient
patient clinical data
patient age
patient sex
patient height and weight
patient ethnicity and race
baseline ISS
baseline cancer stage
# query terms related to `per_visit` table
reason for visit	per_visit
type of visit
patient visit number
LDH level
serum albumin level
Beta-2-microglobulin level
Serum B2M levels
bone lesion
plasma cell level
blood count
lab chemistry values
ECOG status
thrombocytopenia
neutropenia
circulating multiple myeloma cells
circulating tumour cells
# salmon_unstranded_counts
gene expression counts	salmon_unstranded_counts
raw gene counts
read counts of gene
RNA-Seq read counts
unnormalized counts
raw gene expression
unnormalized RNA levels
unprocessed gene expression counts
# salmon_unstranded_tpm
upregulation	salmon_unstranded_tpm
downregulation
tpm
expression
high expressing
low expressing
activity
gene activity
gene expression
normalized counts
normalized expression
RNA expression
lncRNA expression
miRNA expression
# stand_alone_survival
PFS	stand_alone_survival
disease progression
date
survival
OS
line 1 progression date
death
# stand_alone_treatment_regimen
induction	stand_alone_treatment_regimen
first line of therapy
treatment
Bortezomib
Melphalan
Dexamethasone
Dex
Prednisone
Thalidomide
Thal
Lenalidomide
Len
Pomalidomide
Pom
Daratumumab
Pom-Dex
Len-Dex
Bor-Dex
Dara
# stand_alone_trtresp
response	stand_alone_trtresp
responder
non-responsive
complete response
very good partial response
drug resistance
bone marrow transplant
# wgs_fish
FISH data	wgs_fish
SeqFISH data
chromosome arm amplification
status of gain1q
status of del17p
HRD status
hyperdiploidy status
copy number of 10p14
copy number of 5p15
copy number of 8p22
copy number of 7p14
copy number of RB1
copy number of TP53
